# Human immunoglobulin gene allelic variation impacts germline-targeting vaccine priming

**DOI:** 10.1101/2023.03.10.23287126

**Authors:** Allan C. deCamp, Martin M. Corcoran, William J. Fulp, Jordan R. Willis, Christopher A. Cottrell, Daniel L.V. Bader, Oleksandr Kalyuzhniy, David J. Leggat, Kristen W. Cohen, Ollivier Hyrien, Sergey Menis, Greg Finak, Lamar Ballweber-Fleming, Abhinaya Srikanth, Jason R. Plyler, Farhad Rahaman, Angela Lombardo, Vincent Philiponis, Rachael E. Whaley, Aaron Seese, Joshua Brand, Alexis M. Ruppel, Wesley Hoyland, Celia R. Mahoney, Alberto Cagigi, Alison Taylor, David M. Brown, David R. Ambrozak, Troy Sincomb, Tina-Marie Mullen, Janine Maenza, Orpheus Kolokythas, Nadia Khati, Jeffrey Bethony, Mario Roederer, David Diemert, Richard A. Koup, Dagna S. Laufer, Juliana M. McElrath, Adrian B. McDermott, Gunilla B. Karlsson Hedestam, William R. Schief

## Abstract

Vaccine priming immunogens that activate germline precursors for broadly neutralizing antibodies (bnAbs) have promise for development of precision vaccines against major human pathogens. In a clinical trial of the eOD-GT8 60mer germline-targeting immunogen, higher frequencies of vaccine-induced VRC01-class bnAb-precursor B cells were observed in the high dose compared to the low dose group. Through immunoglobulin heavy chain variable (IGHV) genotyping, statistical modeling, quantification of IGHV1-2 allele usage and B cell frequencies in the naive repertoire for each trial participant, and antibody affinity analyses, we found that the difference between dose groups in VRC01-class response frequency was best explained by IGHV1-2 genotype rather than dose and was most likely due to differences in IGHV1-2 B cell frequencies for different genotypes. The results demonstrate the need to define population-level immunoglobulin allelic variations when designing germline-targeting immunogens and evaluating them in clinical trials.

**One-Sentence Summary:** Human genetic variation can modulate the strength of vaccine-induced broadly neutralizing antibody precursor B cell responses.
