## Supplementary material for "Human immunoglobulin gene allelic variation impacts germline-targeting vaccine priming": Data S2

### Sheet: Fig. 5a SPR data
Ligand	v_call_heavy (Leggat et al.)	KD_GT8 (this study)	W50R_Ligand (this study)	W50R_KD_GT8
CLK9_IgG	IGHV1-2*02	6.079e-07	CLK09_W50R_IgG	0.0001
CLK19_IgG	IGHV1-2*02	1.4e-06	CLK19_W50R_IgG	0.0001
CLK21_IgG	IGHV1-2*02	4.238e-07	CLK21_W50R_IgG	0.0001
HuGL18_IgG	IGHV1-2*02	2.713e-07	HuGL18_W50R_IgG	0.0001
GL VRC01	IGHV1-2*02	4.913e-11	GL_VRC01_W50R_IgG	4e-06
N6-iGL-IgG	IGHV1-2*02	1.412e-07	iGL_N6_W50R_IgG	0.0001
G001_gp1_V07_VRC01c_101-iGL	IGHV1-2*04	1.168e-09	G001_gp1_V07_VRC01c_101-iGL_W50R_IgG	0.0001
G001_gp1_V07_VRC01c_90-iGL_IgG	IGHV1-2*02	6.753e-09	G001_gp1_V07_VRC01c_90-iGL_W50R_IgG	0.0001
G001_gp1_V08_VRC01c_128-iGL	IGHV1-2*04	3.927e-09	G001_gp1_V08_VRC01c_128-iGL_W50R_IgG	0.0001
G001_gp1_V08_VRC01c_141-iGL_IgG	IGHV1-2*02	2.956e-07	G001_gp1_V08_VRC01c_141-iGL_W50R_IgG	0.0001

### Sheet: Fig. 5b SPR data
Ligand	PubID	v_call_heavy (Leggat et al.)	KD_GT8 (Leggat et al.)
G001_gp1_V05_VRC01c_2021-0001-iGL	PubID_110	IGHV1-2*04	7.7e-10
G001_gp1_V05_VRC01c_2021-0002-iGL	PubID_110	IGHV1-2*04	1.3e-09
G001_gp1_V06_VRC01c_2021-0003-iGL	PubID_023	IGHV1-2*04	7.7e-09
G001_gp1_V06_VRC01c_2021-0005-iGL	PubID_151	IGHV1-2*04	1.1e-09
G001_gp1_V06_VRC01c_2021-0006-iGL	PubID_151	IGHV1-2*04	5.7e-10
G001_gp1_V06_VRC01c_2021-0007-iGL	PubID_005	IGHV1-2*04	4.2e-08
G001_gp1_V06_VRC01c_2021-0008-iGL	PubID_005	IGHV1-2*04	1.4e-08
G001_gp1_V06_VRC01c_2021-0009-iGL	PubID_051	IGHV1-2*04	2.4e-08
G001_gp1_V06_VRC01c_2021-0010-iGL	PubID_051	IGHV1-2*04	3.2e-07
G001_gp1_V06_VRC01c_2021-0011-iGL	PubID_187	IGHV1-2*04	6.3e-06
G001_gp1_V06_VRC01c_2021-0013-iGL	PubID_056	IGHV1-2*04	1.2e-09
G001_gp1_V06_VRC01c_2021-0019-iGL	PubID_110	IGHV1-2*04	7.8e-09
G001_gp1_V06_VRC01c_2021-0020-iGL	PubID_110	IGHV1-2*04	2.7e-08
G001_gp1_V06_VRC01c_2021-0021-iGL	PubID_154	IGHV1-2*04	6.3e-08
G001_gp1_V06_VRC01c_2021-0023-iGL	PubID_047	IGHV1-2*04	3.4e-07
G001_gp1_V06_VRC01c_2021-0026-iGL	PubID_014	IGHV1-2*04	1.8e-07
G001_gp1_V06_VRC01c_2021-0028-iGL	PubID_079	IGHV1-2*04	5.8e-09
G001_gp1_V06_VRC01c_2021-0029-iGL	PubID_114	IGHV1-2*04	1.1e-07
G001_gp1_V06_VRC01c_86-iGL	PubID_077	IGHV1-2*04	8.8e-09
G001_gp1_V07_VRC01c_101-iGL	PubID_023	IGHV1-2*04	1.4e-09
G001_gp1_V07_VRC01c_102-iGL	PubID_023	IGHV1-2*04	1.8e-06
G001_gp1_V07_VRC01c_104-iGL	PubID_023	IGHV1-2*04	8.5e-06
G001_gp1_V07_VRC01c_106-iGL	PubID_187	IGHV1-2*04	1.6e-06
G001_gp1_V07_VRC01c_2021-0031-iGL	PubID_151	IGHV1-2*04	7.1e-11
G001_gp1_V07_VRC01c_2021-0032-iGL	PubID_151	IGHV1-2*04	6.4e-10
G001_gp1_V07_VRC01c_2021-0034-iGL	PubID_051	IGHV1-2*04	6.3e-08
G001_gp1_V07_VRC01c_2021-0035-iGL	PubID_153	IGHV1-2*04	3.4e-06
G001_gp1_V07_VRC01c_2021-0036-iGL	PubID_056	IGHV1-2*04	1.2e-07
G001_gp1_V07_VRC01c_2021-0037-iGL	PubID_056	IGHV1-2*04	1.6e-09
G001_gp1_V07_VRC01c_2021-0044-iGL	PubID_154	IGHV1-2*04	4.8e-07
G001_gp1_V07_VRC01c_2021-0045-iGL	PubID_047	IGHV1-2*04	3.5e-05
G001_gp1_V07_VRC01c_2021-0047-iGL	PubID_014	IGHV1-2*04	7.5e-06
G001_gp1_V08_VRC01c_125-iGL	PubID_023	IGHV1-2*04	1.3e-07
G001_gp1_V08_VRC01c_126-iGL	PubID_023	IGHV1-2*04	5.4e-07
G001_gp1_V08_VRC01c_128-iGL	PubID_023	IGHV1-2*04	3.5e-09
G001_gp1_V08_VRC01c_130-iGL	PubID_023	IGHV1-2*04	5.8e-09
G001_gp1_V08_VRC01c_131-iGL	PubID_023	IGHV1-2*04	9.6e-07
G001_gp1_V08_VRC01c_132-iGL	PubID_023	IGHV1-2*04	2.8e-08
G001_gp1_V08_VRC01c_133-iGL	PubID_023	IGHV1-2*04	6.9e-09
G001_gp1_V08_VRC01c_134-iGL	PubID_023	IGHV1-2*04	1.4e-07
G001_gp1_V08_VRC01c_135-iGL	PubID_023	IGHV1-2*04	5.2e-10
G001_gp1_V08_VRC01c_136-iGL	PubID_023	IGHV1-2*04	7.1e-08
G001_gp1_V08_VRC01c_137-iGL	PubID_023	IGHV1-2*04	1.6e-08
G001_gp1_V08_VRC01c_142-iGL	PubID_187	IGHV1-2*04	5.9e-08
G001_gp1_V08_VRC01c_154-iGL	PubID_187	IGHV1-2*04	8.4e-08
G001_gp1_V08_VRC01c_158-iGL	PubID_077	IGHV1-2*04	3.6e-06
G001_gp1_V10_VRC01c_175-iGL	PubID_187	IGHV1-2*04	1.8e-06
G001_LD_V05_VRC01c_26-iGL	PubID_077	IGHV1-2*02	1.2e-09
G001_LD_V05_VRC01c_27-iGL	PubID_100	IGHV1-2*02	7.9e-08
G001_LD_V05_VRC01c_29-iGL	PubID_100	IGHV1-2*02	1.2e-09
G001_gp1_V06_VRC01c_2021-0012-iGL	PubID_187	IGHV1-2*02	6.2e-07
G001_gp1_V06_VRC01c_2021-0016-iGL	PubID_046	IGHV1-2*02	2.6e-08
G001_gp1_V06_VRC01c_2021-0018-iGL	PubID_100	IGHV1-2*02	2.5e-09
G001_gp1_V06_VRC01c_76-iGL	PubID_036	IGHV1-2*02	7.6e-08
G001_gp1_V06_VRC01c_77-iGL	PubID_036	IGHV1-2*02	2.9e-06
G001_gp1_V06_VRC01c_78-iGL	PubID_036	IGHV1-2*02	1.2e-09
G001_gp1_V06_VRC01c_80-iGL	PubID_036	IGHV1-2*02	7.8e-08
G001_gp1_V06_VRC01c_81-iGL	PubID_036	IGHV1-2*02	2.4e-06
G001_gp1_V06_VRC01c_82-iGL	PubID_036	IGHV1-2*02	1.3e-06
G001_gp1_V06_VRC01c_83-iGL	PubID_036	IGHV1-2*02	5.5e-07
G001_gp1_V06_VRC01c_84-iGL	PubID_036	IGHV1-2*02	3.8e-07
G001_gp1_V06_VRC01c_85-iGL	PubID_077	IGHV1-2*02	8.2e-07
G001_gp1_V06_VRC01c_87-iGL	PubID_077	IGHV1-2*02	1.2e-07
G001_gp1_V07_VRC01c_105-iGL	PubID_187	IGHV1-2*02	1.6e-07
G001_gp1_V07_VRC01c_107-iGL	PubID_187	IGHV1-2*02	1.8e-06
G001_gp1_V07_VRC01c_110-iGL	PubID_077	IGHV1-2*02	4.4e-05
G001_gp1_V07_VRC01c_111-iGL	PubID_077	IGHV1-2*02	1.2e-05
G001_gp1_V07_VRC01c_2021-0038-iGL	PubID_046	IGHV1-2*02	2.7e-06
G001_gp1_V07_VRC01c_2021-0039-iGL	PubID_100	IGHV1-2*02	9.9e-11
G001_gp1_V07_VRC01c_2021-0040-iGL	PubID_100	IGHV1-2*02	2.2e-08
G001_gp1_V07_VRC01c_2021-0048-iGL	PubID_100	IGHV1-2*02	3.3e-08
G001_gp1_V07_VRC01c_90-iGL	PubID_036	IGHV1-2*02	1e-08
G001_gp1_V07_VRC01c_91-iGL	PubID_036	IGHV1-2*02	1.2e-09
G001_gp1_V07_VRC01c_92-iGL	PubID_036	IGHV1-2*02	3.6e-08
G001_gp1_V07_VRC01c_94-iGL	PubID_036	IGHV1-2*02	3.7e-06
G001_gp1_V07_VRC01c_97-iGL	PubID_036	IGHV1-2*02	5.6e-11
G001_gp1_V07_VRC01c_98-iGL	PubID_036	IGHV1-2*02	9.6e-07
G001_gp1_V07_VRC01c_99-iGL	PubID_036	IGHV1-2*02	1e-09
G001_gp1_V08_VRC01c_114-iGL	PubID_036	IGHV1-2*02	1.9e-06
G001_gp1_V08_VRC01c_115-iGL	PubID_036	IGHV1-2*02	1.7e-05
G001_gp1_V08_VRC01c_117-iGL	PubID_036	IGHV1-2*02	8.9e-07
G001_gp1_V08_VRC01c_120-iGL	PubID_036	IGHV1-2*02	2.4e-06
G001_gp1_V08_VRC01c_121-iGL	PubID_036	IGHV1-2*02	1.1e-07
G001_gp1_V08_VRC01c_122-iGL	PubID_036	IGHV1-2*02	9.27e-06
G001_gp1_V08_VRC01c_123-iGL	PubID_036	IGHV1-2*02	7.8e-06
G001_gp1_V08_VRC01c_138-iGL	PubID_187	IGHV1-2*02	4.9e-09
G001_gp1_V08_VRC01c_139-iGL	PubID_187	IGHV1-2*02	8.6e-07
G001_gp1_V08_VRC01c_140-iGL	PubID_187	IGHV1-2*02	2.9e-08
G001_gp1_V08_VRC01c_141-iGL	PubID_187	IGHV1-2*02	3.1e-07
G001_gp1_V08_VRC01c_143-iGL	PubID_187	IGHV1-2*02	5.5e-07
G001_gp1_V08_VRC01c_144-iGL	PubID_187	IGHV1-2*02	2.9e-06
G001_gp1_V08_VRC01c_145-iGL	PubID_187	IGHV1-2*02	3.6e-07
G001_gp1_V08_VRC01c_147-iGL	PubID_187	IGHV1-2*02	1.1e-07
G001_gp1_V08_VRC01c_149-iGL	PubID_187	IGHV1-2*02	3e-06
G001_gp1_V08_VRC01c_151-iGL	PubID_187	IGHV1-2*02	4.5e-08
G001_gp1_V08_VRC01c_153-iGL	PubID_187	IGHV1-2*02	1.8e-07
G001_gp1_V08_VRC01c_155-iGL	PubID_187	IGHV1-2*02	0.0001
G001_gp1_V08_VRC01c_156-iGL	PubID_077	IGHV1-2*02	3.1e-09
G001_gp1_V10_VRC01c_160-iGL	PubID_036	IGHV1-2*02	3e-05
G001_gp1_V10_VRC01c_161-iGL	PubID_036	IGHV1-2*02	9.6e-07
G001_gp1_V10_VRC01c_162-iGL	PubID_036	IGHV1-2*02	1.7e-08
G001_gp1_V10_VRC01c_164-iGL	PubID_036	IGHV1-2*02	4.6e-06
G001_gp1_V10_VRC01c_166-iGL	PubID_036	IGHV1-2*02	6.1e-08
G001_gp1_V10_VRC01c_167-iGL	PubID_036	IGHV1-2*02	9.5e-08
G001_gp1_V10_VRC01c_168-iGL	PubID_036	IGHV1-2*02	0.0001
G001_gp1_V10_VRC01c_169-iGL	PubID_187	IGHV1-2*02	1.4e-06
G001_gp1_V10_VRC01c_171-iGL	PubID_187	IGHV1-2*02	1.9e-08
G001_gp1_V10_VRC01c_172-iGL	PubID_187	IGHV1-2*02	2.1e-05
G001_gp1_V10_VRC01c_173-iGL	PubID_187	IGHV1-2*02	6.1e-06
G001_gp1_V10_VRC01c_174-iGL	PubID_187	IGHV1-2*02	2e-07
G001_gp1_V10_VRC01c_176-iGL	PubID_187	IGHV1-2*02	9.3e-07
G001_gp1_V10_VRC01c_177-iGL	PubID_046	IGHV1-2*02	1.84e-05
G001_gp1_V10_VRC01c_179-iGL	PubID_046	IGHV1-2*02	2.8e-08
G001_gp1_V10_VRC01c_180-iGL	PubID_046	IGHV1-2*02	4.1e-06
G001_gp1_V10_VRC01c_181-iGL	PubID_046	IGHV1-2*02	2e-08
G001_gp1_V10_VRC01c_182-iGL	PubID_046	IGHV1-2*02	3.4e-08
G001_gp1_V10_VRC01c_183-iGL	PubID_046	IGHV1-2*02	4.78e-06
G001_gp1_V10_VRC01c_184-iGL	PubID_077	IGHV1-2*02	0.0001

### Sheet: Fig. 5c SPR data
Ligand	PubID	v_call_heavy (Leggat et al.)	KD_GT8 (this study)	R66W_Ligand (this study)	R66W_KD_GT8 (this study)
G001_gp1_V06_VRC01c_82-iGL_IgG	PubID_036	IGHV1-2*02	2.29e-06	G001_gp1_V06_VRC01c_82-iGL_R66W_IgG	1e-05
G001_gp1_V07_VRC01c_2021-0039-iGL_IgG	PubID_100	IGHV1-2*02	2.41e-10	G001_gp1_V07_VRC01c_2021-0039-iGL_R66W_IgG	1.56e-10
G001_gp1_V07_VRC01c_2021-0048-iGL_IgG	PubID_100	IGHV1-2*02	5.83e-08	G001_gp1_V07_VRC01c_2021-0048-iGL_R66W_IgG	2.55e-08
G001_gp1_V07_VRC01c_90-iGL_IgG	PubID_036	IGHV1-2*02	7.49e-09	G001_gp1_V07_VRC01c_90-iGL_R66W_IgG	6.5e-09
G001_gp1_V07_VRC01c_91-iGL_IgG	PubID_036	IGHV1-2*02	2.27e-10	G001_gp1_V07_VRC01c_91-iGL_R66W_IgG	6.55e-11
G001_gp1_V07_VRC01c_97-iGL_IgG	PubID_036	IGHV1-2*02	5.7e-10	G001_gp1_V07_VRC01c_97-iGL_R66W_IgG	1.76e-09
G001_gp1_V07_VRC01c_98-iGL_IgG	PubID_036	IGHV1-2*02	1.12e-06	G001_gp1_V07_VRC01c_98-iGL_R66W_IgG	3.38e-07
G001_gp1_V07_VRC01c_99-iGL_IgG	PubID_036	IGHV1-2*02	2.8e-10	G001_gp1_V07_VRC01c_99-iGL_R66W_IgG	4.58e-10
G001_gp1_V08_VRC01c_121-iGL_IgG	PubID_036	IGHV1-2*02	1.11e-07	G001_gp1_V08_VRC01c_121-iGL_R66W_IgG	1.49e-07
G001_gp1_V08_VRC01c_123-iGL_IgG	PubID_036	IGHV1-2*02	1e-05	G001_gp1_V08_VRC01c_123-iGL_R66W_IgG	1e-05
G001_gp1_V08_VRC01c_139-iGL_IgG	PubID_187	IGHV1-2*02	1.49e-06	G001_gp1_V08_VRC01c_139-iGL_R66W_IgG	1e-05
G001_gp1_V08_VRC01c_140-iGL_IgG	PubID_187	IGHV1-2*02	2.58e-08	G001_gp1_V08_VRC01c_140-iGL_R66W_IgG	2.3e-08
G001_gp1_V08_VRC01c_141-iGL_IgG	PubID_187	IGHV1-2*02	2.66e-07	G001_gp1_V08_VRC01c_141-iGL_R66W_IgG	2.21e-07
G001_gp1_V08_VRC01c_145-iGL_IgG	PubID_187	IGHV1-2*02	3.62e-07	G001_gp1_V08_VRC01c_145-iGL_R66W_IgG	2.08e-07
G001_gp1_V08_VRC01c_147-iGL_IgG	PubID_187	IGHV1-2*02	1.49e-07	G001_gp1_V08_VRC01c_147-iGL_R66W_IgG	8.25e-08
G001_gp1_V08_VRC01c_155-iGL_IgG	PubID_187	IGHV1-2*02	1e-05	G001_gp1_V08_VRC01c_155-iGL_R66W_IgG	1e-05
G001_gp1_V08_VRC01c_156-iGL_IgG	PubID_077	IGHV1-2*02	1.86e-09	G001_gp1_V08_VRC01c_156-iGL_R66W_IgG	1.4e-09
G001_gp1_V10_VRC01c_160-iGL_IgG	PubID_036	IGHV1-2*02	1e-05	G001_gp1_V10_VRC01c_160-iGL_R66W_IgG	1e-05
G001_gp1_V10_VRC01c_164-iGL_IgG	PubID_036	IGHV1-2*02	3.18e-06	G001_gp1_V10_VRC01c_164-iGL_R66W_IgG	2.25e-06
G001_gp1_V10_VRC01c_167-iGL_IgG	PubID_036	IGHV1-2*02	6.86e-08	G001_gp1_V10_VRC01c_167-iGL_R66W_IgG	5.4e-08
G001_gp1_V10_VRC01c_169-iGL_IgG	PubID_187	IGHV1-2*02	1e-05	G001_gp1_V10_VRC01c_169-iGL_R66W_IgG	1e-05
G001_gp1_V10_VRC01c_172-iGL_IgG	PubID_187	IGHV1-2*02	1e-05	G001_gp1_V10_VRC01c_172-iGL_R66W_IgG	1e-05
G001_gp1_V10_VRC01c_174-iGL_IgG	PubID_187	IGHV1-2*02	1.91e-07	G001_gp1_V10_VRC01c_174-iGL_R66W_IgG	1e-05
G001_gp1_V10_VRC01c_177-iGL_IgG	PubID_046	IGHV1-2*02	1e-05	G001_gp1_V10_VRC01c_177-iGL_R66W_IgG	1e-05
G001_gp1_V10_VRC01c_180-iGL_IgG	PubID_046	IGHV1-2*02	2.73e-06	G001_gp1_V10_VRC01c_180-iGL_R66W_IgG	9.22e-07
G001_gp1_V10_VRC01c_182-iGL_IgG	PubID_046	IGHV1-2*02	4.18e-08	G001_gp1_V10_VRC01c_182-iGL_R66W_IgG	2.4e-08
G001_gp1_V10_VRC01c_183-iGL_IgG	PubID_046	IGHV1-2*02	3.03e-06	G001_gp1_V10_VRC01c_183-iGL_R66W_IgG	1e-05
G001_gp1_V10_VRC01c_184-iGL_IgG	PubID_077	IGHV1-2*02	1e-05	G001_gp1_V10_VRC01c_184-iGL_R66W_IgG	1e-05
